# Bayesian shared-component spatiotemporal modeling of sexually transmitted infection co-occurrence: identifying geographic vulnerability across 204 countries, 1990–2023

**DOI:** 10.64898/2026.07.19.26358422

**Authors:** Qiancheng Ma, Tianzhen Zhang, Wen Yuan Zou, Dongzhi Lin

**Affiliations:** Department of Community Health, Faculty of Medicine and Health Sciences, Universiti Putra Malaysia, Serdang, Malaysia; School of Nursing and Midwifery, Trinity College Dublin, Dublin, Ireland; Department of Nursing, Faculty of Medicine and Health Sciences, Universiti Putra Malaysia, Serdang, Malaysia; School of Information Engineering, Fujian Polytechnic of Water Conservancy and Electric Power

**Keywords:** STI co-occurrence, Bayesian shared-component model, spatial vulnerability, global epidemiology, integrated STI prevention, disease mapping

## Abstract

**Objectives:** Although HIV incidence has declined in some settings, the overall global burden of sexually transmitted infections remains a major public health concern. In the context of the World Health Organization’s call for people-centred STI prevention and care, identifying the shared geographic pattern of multiple STIs using data-driven analysis may help detect vulnerable areas and inform integrated prevention strategies.

**Methods:** We analysed country-level incidence counts from the Global Burden of Disease 2023 study for 204 countries and territories over 1990–2023. A Bayesian shared-component spatiotemporal model was fitted, decomposing each disease’s log-rate into a shared spatial component (scaled intrinsic conditional autoregressive prior), disease-specific spatial deviations, disease-specific first-order random walk temporal effects, and five socioeconomic covariates, with a negative binomial likelihood to accommodate overdispersion. The shared spatial score—the posterior mean of the shared spatial component—was used as a continuous index of STI co-occurrence burden. Posterior exceedance probabilities quantified directional stability. External validity was assessed via Spearman correlation with the Socio-demographic Index and generalised estimating equation regression of HIV/AIDS mortality on the shared score.

**Results:** The shared spatial score exhibited marked geographic heterogeneity. The five highest-scoring countries were Eswatini (2.25), Lesotho (2.13), Malawi (1.90), Mozambique (1.89), and South Africa (1.85), all in southern Africa. Fifty-seven countries had high directional stability (posterior exceedance probability >0.95), concentrated in sub-Saharan Africa and the Caribbean. The score correlated negatively with SDI (Spearman ρ = −0.619, p = 6.4 × 10□^23^) and positively with HIV/AIDS mortality (incidence rate ratio = 14.64 per standard deviation, 95% CI: 11.90–18.01). Prior sensitivity analysis confirmed near-perfect ranking stability (ρ ≥ 0.9999).

**Conclusions:** STI co-occurrence is geographically concentrated, with the highest shared burden in sub-Saharan Africa and persistently elevated shared spatial signals also observed in parts of mainland Southeast Asia and the Caribbean. The shared spatial score provides a data-driven tool for prioritising integrated STI screening and prevention resources across countries.
