## Supplementary Table S1 for "Bayesian shared-component spatiotemporal modeling of sexually transmitted infection co-occurrence: identifying geographic vulnerability across 204 countries, 1990–2023"

### Sheet: Supplementary Materials Table S
iso3	country_name	shared_hotspot_score	p_spatial_shared_gt0
AFG	Afghanistan	-1.03967	0.00128125
AGO	Angola	1.0850641240328522	0.998844
ALB	Albania	-1.86804	0
AND	Andorra	-1.01036	0.00265625
ARE	United Arab Emirates	-0.79568	0.011875
ARG	Argentina	0.06351392419761971	0.573219
ARM	Armenia	-0.293026	0.193719
ASM	American Samoa	-0.907933	0.00540625
ATG	Antigua and Barbuda	0.4711295430867771	0.91925
AUS	Australia	-0.787895	0.0105
AUT	Austria	-0.78846	0.0081875
AZE	Azerbaijan	-0.738067	0.0148437
BDI	Burundi	1.697689415824293	1
BEL	Belgium	-0.256008	0.235781
BEN	Benin	0.7428637952401934	0.984375
BFA	Burkina Faso	0.9857407845855318	0.998531
BGD	Bangladesh	-0.654333	0.0309687
BGR	Bulgaria	-1.01284	0.0013125
BHR	Bahrain	-0.498733	0.0716875
BHS	Bahamas	0.9647985021514777	0.99825
BIH	Bosnia and Herzegovina	-1.84562	0
BLR	Belarus	-0.147744	0.336844
BLZ	Belize	0.4850272643378455	0.911625
BMU	Bermuda	0.5293364014895867	0.941281
BOL	Bolivia (Plurinational State of)	0.11835625741696146	0.639375
BRA	Brazil	0.2014735930665083	0.741594
BRB	Barbados	0.843706722570233	0.994125
BRN	Brunei Darussalam	-0.305121	0.18825
BTN	Bhutan	0.13899196921902432	0.651438
BWA	Botswana	1.6705232050551935	1
CAF	Central African Republic	1.4471809667181037	1
CAN	Canada	-0.828189	0.012
CHE	Switzerland	-0.420503	0.111812
CHL	Chile	-0.0628607	0.431281
CHN	China	-0.16915	0.282406
CIV	Côte d'Ivoire	1.3841193909176308	0.999938
CMR	Cameroon	1.3451870770415368	0.999969
COD	Democratic Republic of the Congo	1.2245710478983602	0.999781
COG	Congo	1.1838769744345434	0.999687
COK	Cook Islands	-3.86664	0
COL	Colombia	0.3209534313575221	0.827969
COM	Comoros	-0.223536	0.256
CPV	Cabo Verde	0.9827482082974216	0.998062
CRI	Costa Rica	0.1431161277604233	0.656312
CUB	Cuba	0.34943479341238654	0.849094
CYP	Cyprus	-1.32102	3.125e-05
CZE	Czechia	-0.993588	0.00178125
DEU	Germany	-0.665814	0.0180312
DJI	Djibouti	1.0599856202410405	0.998313
DMA	Dominica	0.36803280143138545	0.879938
DNK	Denmark	-0.820066	0.0114375
DOM	Dominican Republic	1.113382322299187	0.9995
DZA	Algeria	-0.606194	0.034375
ECU	Ecuador	0.3817776127173858	0.856344
EGY	Egypt	-1.0401	0.00128125
ERI	Eritrea	1.2707535085787718	0.999938
ESP	Spain	-0.19832	0.281125
EST	Estonia	-0.251585	0.241906
ETH	Ethiopia	1.0343876649650934	0.99875
FIN	Finland	-1.08414	0.00125
FJI	Fiji	-0.0298372	0.4645
FRA	France	-0.298964	0.170125
FSM	Micronesia (Federated States of)	0.005594219183803655	0.504656
GAB	Gabon	1.0693882204380232	0.998844
GBR	United Kingdom	-0.477272	0.0896563
GEO	Georgia	-0.225729	0.257375
GHA	Ghana	1.2440477018693359	0.999687
GIN	Guinea	0.9588421261898836	0.997531
GMB	Gambia	1.375976724776791	0.999938
GNB	Guinea-Bissau	1.3645869709416505	0.999938
GNQ	Equatorial Guinea	1.3136947581766363	0.999969
GRC	Greece	-0.866885	0.00684375
GRD	Grenada	0.5142782617917263	0.936469
GRL	Greenland	-0.621915	0.0360313
GTM	Guatemala	0.10704696926767399	0.621094
GUM	Guam	-0.182973	0.291375
GUY	Guyana	0.49889243733518224	0.924719
HND	Honduras	-0.232843	0.253063
HRV	Croatia	-1.04976	0.00084375
HTI	Haiti	1.423105940373977	1
HUN	Hungary	-0.91402	0.003
IDN	Indonesia	-0.24982	0.226
IND	India	0.14754540620131545	0.674156
IRL	Ireland	-0.563058	0.0560937
IRN	Iran (Islamic Republic of)	-0.837457	0.00475
IRQ	Iraq	-1.11635	0.00053125
ISL	Iceland	-0.832667	0.008125
ISR	Israel	-0.496787	0.0699375
ITA	Italy	-0.396671	0.118781
JAM	Jamaica	0.8046492873677127	0.992687
JOR	Jordan	-1.46178	0
JPN	Japan	-0.911042	0.00434375
KAZ	Kazakhstan	0.021359402241197624	0.523813
KEN	Kenya	1.4691322021891668	0.999969
KGZ	Kyrgyzstan	0.2030753632494291	0.725094
KHM	Cambodia	0.5098089223392394	0.931219
KIR	Kiribati	-0.617829	0.03675
KNA	Saint Kitts and Nevis	0.8142277642376767	0.992844
KOR	Republic of Korea	-0.720561	0.0214375
KWT	Kuwait	-1.01955	0.00221875
LAO	Lao People's Democratic Republic	0.12264812687972876	0.643719
LBN	Lebanon	-0.72366	0.01775
LBR	Liberia	0.9154073547771252	0.995219
LBY	Libya	-1.10722	0.00034375
LCA	Saint Lucia	0.697555626471071	0.984812
LKA	Sri Lanka	-0.681768	0.0214688
LSO	Lesotho	2.125804206922668	1
LTU	Lithuania	-0.665888	0.0264062
LUX	Luxembourg	-0.266519	0.22475
LVA	Latvia	-0.255675	0.227906
MAR	Morocco	-0.0804793	0.409875
MCO	Monaco	-0.427834	0.131406
MDA	Republic of Moldova	0.49791731815828766	0.922219
MDG	Madagascar	0.5875796440224805	0.955906
MDV	Maldives	-0.709074	0.02
MEX	Mexico	0.03182506243220301	0.535219
MHL	Marshall Islands	0.27127708094092684	0.788687
MKD	North Macedonia	-1.9299	0
MLI	Mali	0.8629527888988329	0.995188
MLT	Malta	-0.195767	0.288125
MMR	Myanmar	0.6690871563104906	0.977563
MNE	Montenegro	-1.45908	0
MNG	Mongolia	-1.10907	0.00146875
MNP	Northern Mariana Islands	-0.360157	0.145469
MOZ	Mozambique	1.8907484885361958	1
MRT	Mauritania	0.24942946790068715	0.760813
MUS	Mauritius	0.7849542047672017	0.989844
MWI	Malawi	1.9026474508529347	1
MYS	Malaysia	0.2661625436991219	0.781312
NAM	Namibia	1.490417724223572	1
NER	Niger	0.42091178300933296	0.898625
NGA	Nigeria	1.0996737764338802	0.999344
NIC	Nicaragua	0.07785306542048356	0.588688
NIU	Niue	-6.06836	0
NLD	Netherlands	-0.537714	0.0646875
NOR	Norway	-0.985674	0.002875
NPL	Nepal	-0.00486175	0.497469
NRU	Nauru	0.036221401402317874	0.54375
NZL	New Zealand	-0.786489	0.0099375
OMN	Oman	-0.84081	0.007
PAK	Pakistan	-0.0761891	0.414156
PAN	Panama	0.4829931899299458	0.914969
PER	Peru	0.13611607662927533	0.657969
PHL	Philippines	0.5137262796125983	0.939125
PLW	Palau	-0.16994	0.311688
PNG	Papua New Guinea	0.18269310026485178	0.7095
POL	Poland	-0.738905	0.0109375
PRI	Puerto Rico	0.7404616415896232	0.988062
PRK	Democratic People's Republic of Korea	-0.00466587	0.493
PRT	Portugal	0.20949155576960202	0.729875
PRY	Paraguay	0.062380899767483275	0.57325
PSE	Palestine	-0.875258	0.00578125
QAT	Qatar	-1.04926	0.00203125
ROU	Romania	-0.591831	0.0390937
RUS	Russian Federation	-0.230832	0.218281
RWA	Rwanda	1.5590204947428694	1
SAU	Saudi Arabia	-0.770211	0.008375
SDN	Sudan	0.1894756626880004	0.719125
SEN	Senegal	0.8318416874063616	0.994313
SGP	Singapore	0.8095328311629555	0.989375
SLB	Solomon Islands	-0.0505817	0.433875
SLE	Sierra Leone	0.9929301551607383	0.997656
SLV	El Salvador	0.5352481058083848	0.93375
SMR	San Marino	-0.887956	0.00865625
SOM	Somalia	0.7714019924666292	0.985187
SRB	Serbia	-1.39413	0
SSD	South Sudan	1.121881974808449	0.999594
STP	Sao Tome and Principe	1.1508919021244888	0.999687
SUR	Suriname	0.2607398051677251	0.773969
SVK	Slovakia	-1.60465	0
SVN	Slovenia	-0.932188	0.00315625
SWE	Sweden	-1.00082	0.0025
SWZ	Eswatini	2.2492335206650256	1
SYC	Seychelles	0.03421079259965182	0.53975
SYR	Syrian Arab Republic	-1.14156	0.0005625
TCD	Chad	0.7581392399878996	0.987719
TGO	Togo	1.1798874752265762	0.999594
THA	Thailand	0.9594474560723272	0.998
TJK	Tajikistan	-0.0262275	0.469562
TKL	Tokelau	-6.11832	0
TKM	Turkmenistan	-0.451786	0.0946562
TLS	Timor-Leste	0.23234695792988272	0.745125
TON	Tonga	-0.433524	0.109
TTO	Trinidad and Tobago	0.8379733375701618	0.994219
TUN	Tunisia	-0.837027	0.009125
TUR	Türkiye	-1.20686	3.125e-05
TUV	Tuvalu	0.05629997885326911	0.568125
TWN	Taiwan	0.3884069622245579	0.873375
TZA	United Republic of Tanzania	1.529820887597675	1
UGA	Uganda	1.772199061605227	1
UKR	Ukraine	0.18438674124385976	0.709906
URY	Uruguay	0.14356707329624271	0.65875
USA	United States of America	-0.376818	0.140563
UZB	Uzbekistan	0.3195102017253425	0.824063
VCT	Saint Vincent and the Grenadines	0.8192420985718406	0.993969
VEN	Venezuela (Bolivarian Republic of)	0.40402252205992867	0.878406
VIR	United States Virgin Islands	0.3192047237951913	0.829406
VNM	Viet Nam	0.5218665458499184	0.933344
VUT	Vanuatu	-0.00791416	0.490625
WSM	Samoa	-0.63502	0.0333125
YEM	Yemen	-0.712507	0.0224687
ZAF	South Africa	1.8458542522176573	1
ZMB	Zambia	1.8368353290587194	1
ZWE	Zimbabwe	1.748652003740873	1
